# The causal relationship between Graves’ disease and type 2 diabetes: Evidence from Bidirectional Mendelian Randomization Study

**DOI:** 10.1101/2023.11.07.23296920

**Authors:** Mahdi Akbarzadeh, Mahsa Heidari-Foroozan, Samaneh Talebi, Danial Habibi, Sahand Tehrani Fateh, Farideh Neshati, Majid Valizadeh, Amir Hossein Ghanooni, Hamid Alavi Majd, Parisa Riahi, Fereidoun Azizi, Mehdi Hedayati, Maryam Sadat Daneshpour

**Affiliations:** Cellular and Molecular Endocrine Research Center, Research Institute for Endocrine Sciences, Shahid Beheshti University of Medical Sciences, Tehran, Iran.; Student Research Committee, School of Medicine, Shahid Beheshti University of Medical Sciences, Tehran, Iran.; Department of Biostatistics, School of Allied Medical Sciences, Shahid Beheshti University of Medical Sciences, Tehran, Iran.; Department of Biostatistics and Epidemiology, School of Health, and Student Research Committee, School of Health, Isfahan University of Medical Sciences, Isfahan, Iran.; School of Medicine, Tehran University of Medical Sciences, Tehran, Iran.; Obesity Research Center, Research Institute for Endocrine Sciences, Shahid Beheshti University of Medical Sciences, Tehran, Iran.; Department of Endocrinology, School of Medicine, Iran University of Medical Sciences, Tehran, Iran.; Endocrine Research Center, Research Institute for Endocrine Sciences, Shahid Beheshti University of Medical Sciences, Tehran, Iran.

**Author notes:** **Corresponding author: Maryam Sadat Daneshpour** (Ph.D.), Associate Professor. Cellular and Molecular Endocrine Research Center, Research Institute for Endocrine Sciences, Shahid Beheshti University of Medical Sciences.; P.O. Box: 19395-4763, 1985717413.

**Keywords:** Diabetes Mellitus, Graves’ Disease, Mendelian Randomization Analysis, T2D

## Abstract

**Introduction:** Numerous observational investigations have hinted at a possible link between Graves’ disease (GD) and the susceptibility to Type 2 diabetes (T2D). The primary objective of this study was to explore the potential underlying causal connection between GD and T2D through the application of bidirectional Mendelian randomization (MR) analysis.

**Materials and Methods:** MR analysis was conducted with summary-level data from genome-wide association studies (GWAS) for GD and T2D. Single-nucleotide polymorphisms (SNPs) for GD were extracted from 458,620 (1,678 cases and 456,942 controls) Europeans in the NBC Human Database, and the summary-level data of T2D (180,834 cases and 1,159,055 controls) were extracted from the DIAGRAM consortium.

The primary analysis method was the inverse variance weighted (IVW) method. Heterogeneity and pleiotropy were considered to assess the causal relationship between GD and T2D. Sensitivity analyses were conducted to ensure the robustness of the findings.

**Results:** The initial analysis found no significant causal relationship between GD and an increased risk of T2D (OR = 1.019, 95% CI (0.997,1.042); SE = 0.01, P= 0.373). However, after sensitivity analyses and removal of outlier SNPs, a significant causal relationship was found (OR_IVW_ = 1.017, 95% CI (1.002,1.033), P= 0.03, Cochran’s Q= 7.8, p-value = 0.932, I^2^ = 0.0%).

**Conclusions:** The study indicates a causal link between GD and an elevated T2D risk, underscoring the need for blood sugar monitoring and specialized care for GD patients. Further research into GD-T2D mechanisms is essential for preventive strategies and interventions.
