## Supplementary tables for "The causal relationship between Graves’ disease and type 2 diabetes: Evidence from Bidirectional Mendelian Randomization Study": Supplementary.xlsx

### Sheet: Sheet1 
Title: The causal relationship between Graves' disease and type 2 diabetes: Evidence from Bidirectional Mendelian Randomization Study Running Title: Relationship between Graves' disease and type 2 diabetes Authors: 1. Mahdi Akbarzadeh; Ph.D., Cellular and Molecular Endocrine Research Center, Research Institute for Endocrine Sciences, Shahid Beheshti University of Medical Sciences, Tehran, Iran. E…

### Sheet: Table1
SNP	Gene	effect_allele.exposure	other_allele.exposure	effect_allele.outcome	other_allele.outcome	beta.exposure	beta.outcome	eaf.exposure	eaf.outcome	se.outcome	pval.outcome	samplesize.outcome	se.exposure	pval.exposure	F	st_1
rs10732976	MCRIP2P2	A	G	A	G	0.1821	-0.0037	0.695708	0.7041	0.007	0.5979	1339889	0.039	3.058e-06	21.8017	-0.586614
rs1087056	AL359546.1	A	G	A	G	-0.1727	0.0006	0.447949	0.4499	0.0064	0.9252	1339889	0.0354	1.067e-06	23.8001	0.369316
rs114561324	SPATS2L	A	G	A	G	0.9969	0.0453	0.00809738	0.009	0.0352	0.1979	1339889	0.207	1.46e-06	23.1933	1.18396
rs114824864	RP11-260E18.1	C	A	C	A	0.3733	-0.0134	0.031031	0.0339	0.019	0.4795	1339889	0.0813	4.336e-06	21.0831	-1.60173
rs117326891	RSPO2	G	A	G	A	0.7665	0.0276	0.0147262	0.0142	0.0283	0.3289	1339889	0.1714	7.753e-06	19.9987	0.332598
rs12294180	CTC-497E21.5	C	A	C	A	0.2035	-0.0065	0.202867	0.2048	0.008	0.414	1339889	0.0456	8.167e-06	19.9159	-0.808458
rs12371558	RP11-340M11.1	C	T	C	T	-0.2487	0.0102	0.145918	0.1449	0.0093	0.2737	1339889	0.049	3.795e-07	25.7608	1.13661
rs13098877	LPP	T	C	T	C	0.1874	-0.0007	0.442496	0.4488	0.0065	0.9141	1339889	0.0353	1.098e-07	28.1832	-0.404213
rs16914634	RP11-275A14.1	C	T	C	T	0.198	0.0148	0.188559	0.1837	0.0083	0.07357	1339889	0.0445	8.728e-06	19.7975	0.571606
rs17651741	RASGRP1	A	G	A	G	0.2003	0.0325	0.193476	0.1903	0.0082	6.905e-05	1339889	0.0443	6.18e-06	20.4435	1.70525
rs1842306	LPP	C	T	C	T	0.2086	0.0045	0.250629	0.2447	0.0075	0.5506	1339889	0.041	3.641e-07	25.8858	-0.110922
rs231726	CTLA4	T	C	T	C	0.248	0.0031	0.327658	0.3465	0.0068	0.6487	1339889	0.0358	4.161e-12	47.9885	-0.277354
rs28414437	TSHR	C	A	C	A	0.4007	0.0037	0.375518	0.3691	0.0066	0.5748	1339889	0.0383	1.459e-25	109.456	-0.540704
rs28896557	RP1-140J1.1	T	A	T	A	0.3262	0.0005	0.0717236	0.0738	0.0124	0.9677	1339889	0.0731	7.995e-06	19.9128	-0.599646
rs3813582	MAFTRR	C	T	C	T	0.2214	0.0019	0.315484	0.3122	0.0068	0.7801	1339889	0.0381	6.243e-09	33.768	-0.302988
rs4338740	FAM227B	C	T	C	T	0.1751	-0.0255	0.259594	0.2719	0.0072	0.0004161	1339889	0.0385	5.473e-06	20.6848	-1.97258
rs4621348	RNU6-461P	C	T	C	T	0.3287	0.012	0.0873215	0.0863	0.0114	0.293	1339889	0.0688	1.753e-06	22.8256	0.142389
rs4822297	LL22NC03-48A11.14	T	C	T	C	-0.1936	-0.0105	0.426075	0.4079	0.0081	0.1928	1339889	0.0369	1.562e-07	27.5269	-0.303547
rs72563085	PERP	C	G	C	G	0.1989	0.0018	0.156846	0.1627	0.009	0.8416	1339889	0.0444	7.396e-06	20.068	-0.265825
rs73409559	CMKLR1	G	T	G	T	0.1918	-0.0172	0.190563	0.1988	0.0083	0.03758	1339889	0.0433	9.466e-06	19.621	-1.47305
rs76828740	NAV3	T	C	T	C	-0.4011	-0.0345		0.032	0.0203	0.08942	1339889	0.0886	5.98e-06	20.4945	-1.47565
rs7865399	LINC01508	G	A	G	A	-0.1998	0.0004	0.826675	0.8198	0.0083	0.9614	1339889	0.0449	8.576e-06	19.8015	0.409005
rs79636620	ADCY7	G	A	G	A	0.2173	-0.0023	0.158796	0.1556	0.0092	0.8029	1339889	0.0483	6.855e-06	20.2407	-0.565349
rs9274257	HLA-DQB1	A	G	A	G	0.4226	0.0447	0.761144	0.6854	0.008	1.938e-08	1339889	0.0484	2.33e-18	76.2374	2.10748
rs9455601	RP11-503C24.1	A	T	A	T	0.5156	0	0.0959507	0.097	0.0112	1	1339889	0.1158	8.504e-06	19.8248	-1.0245

### Sheet: Table2
SNP	Gene	effect_allele.exposure	other_allele.exposure	effect_allele.outcome	other_allele.outcome	beta.exposure	beta.outcome	eaf.exposure	eaf.outcome	se.outcome	pval.outcome	se.exposure	Column1	pval.exposure	samplesize.exposure	F	st_1
rs1007090	RALY	T	C	T	C	-0.044	-0.015	0.3316	0.351571	0.0386	0.6973	0.0068		1.012e-10	1339889	41.8685	-0.155815
rs10097617	TP53INP1	T	C	T	C	0.0487	0.149	0.485	0.470317	0.0664	0.02489	0.0064		2.439e-14	1339889	57.9026	2.49291
rs10406431	RN7SL836P	A	G	A	G	0.0603	0.0578	0.5626	0.55928	0.0354	0.1025	0.0065		1.557e-20	1339889	86.0613	0.866937
rs10419627	FARSA	A	G	A	G	0.0431	0.0028	0.591	0.585718	0.037	0.9399	0.0065		3.15e-11	1339889	43.9671	-0.0557586
rs10516495	SLC9B1	A	T	A	T	-0.0418	0.0177	0.3128	0.306118	0.0372	0.6351	0.0069		1.458e-09	1339889	36.699	0.41175
rs1061810	HSD17B12	A	C	A	C	0.0502	-0.0246	0.2867	0.290445	0.0385	0.5237	0.007		8.305e-13	1339889	51.4294	-0.553306
rs10750397	ETS1	A	G	A	G	0.0394	0.0059	0.2829	0.279168	0.0374	0.8744	0.0071		3.132e-08	1339889	30.7947	0.00755311
rs10811660	CDKN2B-AS1	A	G	A	G	-0.1598	0.0154	0.1704	0.173339	0.0489	0.7526	0.0086		2.541e-77	1339889	345.268	0.667485
rs10830963	MTNR1B	C	G	C	G	-0.101	-0.0467	0.7208	0.725065	0.0373	0.2106	0.0071		1.121e-45	1339889	202.361	-0.575332
rs10882099	HHEX	T	C	T	C	0.1095	-0.0046	0.5879	0.591208	0.0353	0.8965	0.0065		7.726e-64	1339889	283.793	-0.348908
rs10937721	WFS1	C	G	C	G	0.085	-0.0744	0.5893	0.589761	0.0357	0.03687	0.0066		5.39e-38	1339889	165.863	-1.5149
rs10974438	GLIS3	A	C	A	C	-0.0514	0.0184	0.6416	0.650371	0.0365	0.6152	0.0067		1.713e-14	1339889	58.8541	0.447586
rs11048456	RP11-283G6.4	T	C	T	C	-0.0454	0.04	0.7407	0.756884	0.0395	0.3115	0.0072		3.295e-10	1339889	39.76	0.81134
rs11063029	CCND2-AS1	T	C	T	C	0.0858	0.0286	0.0581	0.0512598	0.065	0.6605	0.0138		5.364e-10	1339889	38.656	0.293355
rs11063069	CCND2-AS1	A	G	A	G	-0.056	0.0197	0.7868	0.793066	0.0425	0.6437	0.0079		9.941e-13	1339889	50.2484	0.481701
rs1117610	AOC1	A	T	A	T	-0.0423	-0.0079	0.7737	0.772713	0.0435	0.8555	0.0076		3.125e-08	1339889	30.978	-0.0355422
rs11257655	RN7SL232P	T	C	T	C	0.0859	0.0667	0.2169	0.208349	0.041	0.1037	0.0077		1.455e-28	1339889	124.453	0.962763
rs1127215	PTGFRN	T	C	T	C	-0.0491	-0.0227	0.4153	0.42057	0.0365	0.5343	0.0065		3.918e-14	1339889	57.0606	-0.278403
rs11496066	FBXL13	T	C	T	C	0.0508	0.0344	0.8173	0.814763	0.0452	0.4466	0.0083		8.171e-10	1339889	37.4603	0.479373
rs116425039	RP11-57H14.3	A	G	A	G	-0.272	-0.0918	0.012	0.00824421	0.132	0.4867	0.0348		5.084e-15	1339889	61.0913	-0.988275
rs11680058	AC010880.1	A	G	A	G	0.0581	-0.0827	0.8648	0.87056	0.0587	0.1591	0.0104		2.081e-08	1339889	31.2094	-1.59165
rs11688682	AC073257.1	C	G	C	G	-0.0581	0.036	0.2721	0.27027	0.0408	0.3774	0.0076		2.928e-14	1339889	58.442	0.772715
rs11699802		T	C	T	C	-0.0443	0.005	0.4649	0.465084	0.0354	0.8865	0.0065		8.838e-12	1339889	46.4495	0.195352
rs11759026	RP11-394G3.2	A	G	A	G	-0.066	-0.0815	0.768	0.773024	0.041	0.04672	0.0075		2.042e-18	1339889	77.44	-1.26925
rs11842871	HMGB1	T	G	T	G	-0.04	0.0246	0.2669	0.262512	0.0382	0.5197	0.0073		4.825e-08	1339889	30.0244	0.528215
rs11856307	NPM1P47	A	C	A	C	0.047	-0.0227	0.5706	0.577207	0.0355	0.5221	0.0065		4.481e-13	1339889	52.284	-0.512128
rs11958808	RP11-357F12.1	C	G	C	G	0.0403	-0.0535	0.3999	0.402416	0.036	0.1378	0.0066		9.992e-10	1339889	37.284	-1.03524
rs12001437	RP11-537H15.3	T	C	T	C	-0.0402	-0.0455	0.6309	0.633313	0.0366	0.2132	0.0066		1.099e-09	1339889	37.0992	-0.699341
rs12140153	PATJ	T	G	T	G	-0.0645	0.0173	0.0953	0.0961101	0.0644	0.7877	0.0113		1.17e-08	1339889	32.5809	0.460575
rs12325539	C16orf92	T	C	T	C	-0.041	-0.071	0.5998	0.597192	0.0676	0.2932	0.0065		2.686e-10	1339889	39.787	-1.14416
rs12680692	LONRF1	A	T	A	T	0.0413	-0.0317	0.3206	0.318502	0.0371	0.392	0.0071		6.602e-09	1339889	33.8363	-0.655796
rs12719778	AF186192.1	T	C	T	C	0.0381	0.0402	0.5365	0.536885	0.0354	0.2554	0.0065		4.38e-09	1339889	34.3576	0.611542
rs12910361	HMG20A	A	G	A	G	-0.0814	-0.0104	0.2926	0.286307	0.038	0.7835	0.007		3.951e-31	1339889	135.224	0.0157863
rs12920022	SPG7	A	T	A	T	0.0528	0.0115	0.1582	0.161274	0.0912	0.8994	0.0092		1.001e-08	1339889	32.9376	0.0731219
rs13022337	TMEM18	A	G	A	G	-0.0519	0.0087	0.1715	0.171613	0.0471	0.8533	0.0088		3.611e-09	1339889	34.7832	0.278783
rs13130484	NMU	T	C	T	C	0.0435	0.0302	0.4296	0.433507	0.0353	0.3922	0.0067		8.492e-11	1339889	42.153	0.42335
rs13330951	NFAT5	A	G	A	G	0.0361	0.0176	0.5043	0.515444	0.0353	0.6175	0.0064		1.584e-08	1339889	31.8167	0.220505
rs13385171	SPRED2	T	C	T	C	0.0357	0.0324	0.4149	0.415559	0.0363	0.3718	0.0065		3.81e-08	1339889	30.1654	0.480697
rs1359790	RP11-470M1.2	A	G	A	G	-0.0817	0.0597	0.2791	0.289182	0.0386	0.1222	0.0071		1.76e-30	1339889	132.412	1.24811
rs139688524	RP11-57H14.3	T	C	T	C	0.1739	0.016	0.0226	0.021446	0.1376	0.9075	0.0216		7.468e-16	1339889	64.8174	-0.144937
rs1412234	LINGO2	T	C	T	C	-0.0393	-0.0008	0.6739	0.670231	0.0366	0.9824	0.0068		7.713e-09	1339889	33.4016	0.0815445
rs141521721	PDE3B	A	C	A	C	0.1212	0.1268	0.0233	0.0244	0.1566	0.4183	0.0214		1.392e-08	1339889	32.0758	1.9411
rs1426371	WSCD2	A	G	A	G	-0.0517	0.0006	0.2659	0.259851	0.038	0.9869	0.0073		1.738e-12	1339889	50.1574	0.136308
rs1431841	LINC00907	T	G	T	G	0.0429	0.0131	0.2113	0.203299	0.0403	0.7449	0.0077		3.078e-08	1339889	31.0408	0.125192
rs145678014	QSER1	T	G	T	G	-0.1048	0.1909	0.0426	0.045231	0.1014	0.05973	0.0163		1.397e-10	1339889	41.3378	3.61841
rs1468906	ST6GAL1	A	G	A	G	0.0388	-0.0569	0.6442	0.656103	0.0361	0.1146	0.0067		7.029e-09	1339889	33.5362	-1.09108
rs1493694	NOTCH2	T	C	T	C	0.08	0.0005	0.1096	0.107987	0.0526	0.993	0.0102		3.353e-15	1339889	61.5148	-0.186277
rs1496653	UBE2E2	A	G	A	G	0.0665	-0.0744	0.7887	0.795718	0.0394	0.05867	0.0079		2.487e-17	1339889	70.858	-1.46742
rs1517037	GRP	T	C	T	C	-0.0451	0.0702	0.1935	0.187427	0.0407	0.08432	0.0082		3.345e-08	1339889	30.25	1.33978
rs1561927	LINC00824	T	C	T	C	-0.042	0.0558	0.7328	0.731769	0.0397	0.1604	0.0072		6.115e-09	1339889	34.0278	1.07975
rs1562396	RP11-36B6.1	A	G	A	G	-0.0555	0.0562	0.6796	0.679941	0.0381	0.1399	0.0069		9.635e-16	1339889	64.6975	1.12043
rs1665901	BEND3	A	T	A	T	0.0398	0.0435	0.6576	0.661702	0.0363	0.2305	0.0068		4.973e-09	1339889	34.2569	0.665264
rs17030845	THADA	T	C	T	C	-0.1191	-0.1685	0.1007	0.10777	0.0686	0.01411	0.0108		2.349e-28	1339889	121.612	-2.68147
rs1705263	TSPAN8	A	C	A	C	-0.0484	-0.0161	0.4367	0.440571	0.0667	0.8086	0.0064		3.507e-14	1339889	57.1914	-0.164425
rs1708302	JAZF1	T	C	T	C	-0.0909	-0.1376	0.4885	0.500905	0.0353	9.693e-05	0.0064		5.769e-46	1339889	201.729	-2.19782
rs17122772	SLC7A7	C	G	C	G	-0.0428	-0.0454	0.7736	0.770151	0.0473	0.3363	0.0077		3.313e-08	1339889	30.8963	-0.691351
rs17744783	FAM182A	A	T	A	T	0.0577	0.1207	0.1073	0.105635	0.0641	0.05967	0.0103		1.873e-08	1339889	31.3818	1.9761
rs17772814	CASC11	A	G	A	G	-0.0746	-0.0695	0.0857	0.0832442	0.0612	0.2561	0.0125		2.133e-09	1339889	35.617	-1.03847
rs17791513	CHCHD2P9	A	G	A	G	0.1016	-0.1041	0.9323	0.938166	0.0579	0.07215	0.0132		1.346e-14	1339889	59.2433	-2.08104
rs1783541	SCYL1	T	C	T	C	0.0608	0.0031	0.201	0.218282	0.0539	0.9543	0.0081		4.647e-14	1339889	56.3426	-0.0936457
rs1800961	HNF4A	T	C	T	C	0.1602	-0.0052	0.0349	0.0315168	0.0884	0.953	0.0175		5.095e-20	1339889	83.8009	-0.487341
rs2023681	RP3-438O4.4	A	G	A	G	-0.0826	-0.0217	0.087	0.0934269	0.0623	0.7273	0.0115		7.399e-13	1339889	51.5899	-0.179832
rs2062213	PTRF	C	G	C	G	-0.0743	-0.0483	0.924	0.920381	0.0689	0.4834	0.012		6.799e-10	1339889	38.3367	-0.666954
rs2080385	CEP68	T	G	T	G	-0.0551	-0.0066	0.2489	0.234273	0.0417	0.8743	0.0074		1.244e-13	1339889	55.4421	0.0183749
rs2107133	HNF1B	A	G	A	G	0.0643	0.0104	0.8727	0.862691	0.0596	0.8613	0.0097		4.017e-11	1339889	43.9419	0.0258764
rs2215383	GTF3AP5	T	C	T	C	-0.0641	0.0209	0.4625	0.45132	0.0353	0.5535	0.0064		1.056e-23	1339889	100.313	0.522744
rs2237895	KCNQ1	A	C	A	C	-0.0892	-0.0295	0.573	0.585113	0.0352	0.4017	0.0066		1.147e-41	1339889	182.659	-0.300981
rs2258238	HMGA2	A	T	A	T	-0.102	0.001	0.8963	0.895065	0.0635	0.9869	0.0106		5.139e-22	1339889	92.5952	0.266878
rs2277536	TYRO3	T	C	T	C	-0.0429	0.0432	0.7011	0.706191	0.0386	0.2638	0.007		9.631e-10	1339889	37.5594	0.861225
rs2290202	PRC1	T	G	T	G	0.0666	0.0912	0.1393	0.128978	0.0501	0.06874	0.0092		4.892e-13	1339889	52.405	1.43805
rs2292662	ATXN7	T	C	T	C	-0.0645	-0.0388	0.16	0.149386	0.0442	0.3796	0.0088		2.239e-13	1339889	53.7222	-0.523635
rs231360	KCNQ1	T	C	T	C	0.0576	-0.0219	0.3963	0.392573	0.0355	0.538	0.0067		8.269e-18	1339889	73.9087	-0.524223
rs2351707	C15orf38-AP3S2	T	C	T	C	-0.0644	-0.0213	0.7178	0.717961	0.0399	0.5935	0.007		4.301e-20	1339889	84.64	-0.21686
rs2383205	CDKN2B-AS1	A	G	A	G	-0.0533	-0.0781	0.4015	0.400357	0.0359	0.02944	0.0065		2.199e-16	1339889	67.24	-1.23945
rs243019	MIR4432HG	T	C	T	C	-0.0588	0.0276	0.5359	0.545419	0.0354	0.4346	0.0064		3.372e-20	1339889	84.4102	0.627146
rs2767036	PDHX	A	C	A	C	-0.0389	-0.0163	0.7086	0.713858	0.0381	0.6692	0.007		2.936e-08	1339889	30.8818	-0.19095
rs2796441	TLE1	A	G	A	G	-0.0674	0.0809	0.406	0.419833	0.0355	0.02281	0.0065		2.972e-25	1339889	107.521	1.58377
rs2812545	RP11-343J3.2	A	G	A	G	0.0413	0.0002	0.5206	0.527299	0.0354	0.996	0.0065		1.99e-10	1339889	40.3714	-0.0969271
rs2820441	RP11-95P13.2	A	C	A	C	0.0556	0.0339	0.6893	0.68132	0.0377	0.3678	0.0069		8.562e-16	1339889	64.9309	0.459064
rs28533815	GPSM1	T	C	T	C	-0.0748	0.0354	0.2507	0.244004	0.0389	0.3625	0.008		5.452e-21	1339889	87.4225	0.803858
rs28663084	SPTSSB	A	G	A	G	-0.0376	-0.016	0.673	0.669718	0.0374	0.669	0.0068		3.298e-08	1339889	30.5744	-0.188845
rs2896177	PPP4R3A	A	G	A	G	-0.0367	-0.0621	0.5413	0.549184	0.0358	0.08282	0.0064		9.128e-09	1339889	32.8831	-0.998506
rs2925979	CMIP	T	C	T	C	0.0546	0.1013	0.2987	0.301068	0.0378	0.007411	0.007		7.068e-15	1339889	60.84	1.64313
rs2972144	NEU2	A	G	A	G	-0.0911	-0.0327	0.3618	0.35301	0.0365	0.3709	0.0066		2.192e-43	1339889	190.524	-0.352675
rs3019208	DEUP1	A	G	A	G	0.0397	-0.0919	0.6847	0.682933	0.0387	0.01757	0.0068		5.431e-09	1339889	34.085	-1.70645
rs320369	AL157902.3	A	G	A	G	0.0372	-0.0253	0.3232	0.318519	0.0369	0.4939	0.0068		4.602e-08	1339889	29.9273	-0.533604
rs329122	JADE2	A	G	A	G	0.0366	-0.0735	0.4292	0.419287	0.0356	0.03911	0.0065		1.719e-08	1339889	31.7056	-1.37639
rs340874	PROX1	T	C	T	C	-0.0678	-0.0057	0.449	0.428845	0.0355	0.8734	0.0065		1.555e-25	1339889	108.801	0.0651186
rs34715063	RASGRP1	T	C	T	C	-0.0772	0.0083	0.8778	0.870404	0.0561	0.8821	0.0099		8.403e-15	1339889	60.8085	0.333949
rs348330	ABCB10	A	G	A	G	-0.0492	0.0151	0.6399	0.634582	0.0369	0.6812	0.0067		2.1e-13	1339889	53.9238	0.384341
rs35011184	TCF7L2	A	G	A	G	0.2822	-0.0241	0.2306	0.228796	0.0455	0.5961	0.0075		1e-200	1339889	1415.77	-1.16102
rs35318451	FBRSL1	A	G	A	G	0.0478	0.072	0.331	0.32946	0.0372	0.05303	0.007		9.498e-12	1339889	46.6294	1.14554
rs35777422	PLEKHA1	A	G	A	G	-0.0381	0.0476	0.3559	0.348277	0.0358	0.1837	0.0067		1.302e-08	1339889	32.337	0.926439
rs35895680	RP11-501C14.5	A	C	A	C	-0.0554	-0.0403	0.323	0.326929	0.0379	0.2876	0.0069		1.084e-15	1339889	64.4646	-0.571756
rs36138276		A	G	A	G	-0.0431	-0.0473	0.4992	0.515772	0.0355	0.1834	0.0066		6.403e-11	1339889	42.6449	-0.723921
rs3768321	PABPC4	T	G	T	G	0.084	0.0889	0.1993	0.196946	0.0464	0.05521	0.008		4.753e-26	1339889	110.25	1.35734
rs3783394	MARK3	A	G	A	G	-0.038	-0.0362	0.3477	0.342459	0.0378	0.3379	0.0067		1.421e-08	1339889	32.1675	-0.541715
rs3786900	PEPD	A	G	A	G	0.0434	-0.0589	0.7307	0.731715	0.042	0.1613	0.0072		1.886e-09	1339889	36.3341	-1.13754
rs3798519	TFAP2B	A	C	A	C	-0.0616	0.0002	0.811	0.820837	0.0437	0.9955	0.0082		4.602e-14	1339889	56.4331	0.153481
rs3802177	SLC30A8	A	G	A	G	-0.1077	0.0406	0.3154	0.31106	0.0367	0.2679	0.0069		9.163e-55	1339889	243.631	0.978699
rs429358	APOE	T	C	T	C	0.0746	0.0389	0.8473	0.843748	0.0463	0.4014	0.0091		2.621e-16	1339889	67.204	0.501196
rs4368494	ADAMTS9-AS2	A	G	A	G	-0.054	0.0057	0.2976	0.287994	0.0386	0.883	0.007		1.385e-14	1339889	59.5102	0.231334
rs459193	C5orf67	A	G	A	G	-0.0722	0.0009	0.2594	0.253063	0.0383	0.9822	0.0073		6.783e-23	1339889	97.8202	0.191721
rs4686471	TMEM207	T	C	T	C	-0.0608	-0.017	0.3887	0.390427	0.0361	0.6383	0.0066		3.045e-20	1339889	84.8632	-0.15015
rs4688760	RBM6	T	C	T	C	0.042	0.0196	0.6828	0.691138	0.038	0.6067	0.007		2.136e-09	1339889	36	0.241255
rs4709746	RP1-230L10.1	T	C	T	C	-0.0567	0.0747	0.1313	0.133907	0.0597	0.2104	0.0096		3.951e-09	1339889	34.8838	1.44782
rs474513	SLC22A3	A	G	A	G	0.0399	-0.0012	0.5162	0.525466	0.0351	0.9727	0.0064		4.178e-10	1339889	38.8674	-0.118042
rs4804833	MAP2K7	A	G	A	G	0.048	-0.0104	0.3912	0.381059	0.0362	0.7736	0.0066		3.417e-13	1339889	52.8926	-0.299027
rs4812034	GNAS-AS1	T	G	T	G	0.0416	-0.0014	0.5465	0.543859	0.0361	0.9688	0.0064		7.347e-11	1339889	42.25	-0.125689
rs4865436	ABLIM2	C	G	C	G	-0.049	0.0385	0.7004	0.714643	0.0387	0.319	0.0075		8.037e-11	1339889	42.6844	0.793965
rs490689	SEC16B	A	G	A	G	0.0543	0.0247	0.2002	0.211048	0.0447	0.5799	0.008		8.863e-12	1339889	46.0702	0.300898
rs4925109	RAI1	A	G	A	G	0.0476	0.0417	0.3177	0.301615	0.0379	0.2711	0.0069		5.65e-12	1339889	47.59	0.615003
rs4929965	TH	A	G	A	G	0.0668	0.0295	0.3813	0.381252	0.0369	0.4245	0.0068		9.669e-23	1339889	96.5017	0.354938
rs4977213	BOP1	T	C	T	C	-0.0507	0.0675	0.6281	0.619285	0.0386	0.0806	0.0069		2.187e-13	1339889	53.9905	1.30649
rs505922	ABO	T	C	T	C	-0.0473	0.0839	0.6634	0.684349	0.036	0.01989	0.0068		3.65e-12	1339889	48.3843	1.58538
rs508419	ANK1	A	G	A	G	-0.0811	-0.0411	0.2356	0.241537	0.0429	0.3388	0.0075		5.433e-27	1339889	116.928	-0.524285
rs55653563	snoU13	A	C	A	C	0.0435	-0.0053	0.7333	0.736081	0.0405	0.8953	0.0072		1.731e-09	1339889	36.5017	-0.198655
rs55872725	FTO	T	C	T	C	0.122	-0.0197	0.4175	0.40197	0.0356	0.5798	0.0065		8.509e-79	1339889	352.284	-0.646662
rs5758223	EP300	A	G	A	G	0.0401	-0.0111	0.7134	0.721473	0.0384	0.7725	0.0071		1.779e-08	1339889	31.8986	-0.291962
rs576674	TOMM22P3	A	G	A	G	-0.0538	0.0317	0.8313	0.832877	0.0553	0.5665	0.0086		3.697e-10	1339889	39.1352	0.686656
rs58432198	FAF1	T	C	T	C	-0.0636	0.0248	0.1172	0.117885	0.0652	0.7037	0.0103		5.707e-10	1339889	38.1276	0.589924
rs58642235	ERN1	T	C	T	C	-0.0566	-0.018	0.8612	0.859895	0.0518	0.7275	0.0094		1.896e-09	1339889	36.2558	-0.177864
rs61676547	BPTF	C	G	C	G	0.0525	-0.0233	0.1937	0.188695	0.0423	0.581	0.0081		7.417e-11	1339889	42.0096	-0.536188
rs62107261	AC105393.2	T	C	T	C	0.1019	-0.1373	0.9541	0.951567	0.1058	0.1943	0.0161		2.621e-10	1339889	40.0587	-2.66638
rs62271373	SIAH2	A	T	A	T	0.0882	0.0889	0.0547	0.059883	0.0829	0.2836	0.0144		1.033e-09	1339889	37.5156	1.34765
rs62563593	HAUS6	A	G	A	G	-0.0394	-0.0262	0.6063	0.608293	0.0367	0.4751	0.0065		1.284e-09	1339889	36.7422	-0.363166
rs6444809	EGFEM1P	T	C	T	C	0.0544	-0.0125	0.8723	0.876646	0.052	0.81	0.0096		1.628e-08	1339889	32.1111	-0.351529
rs6459737	UBE3C	A	G	A	G	-0.0583	0.0605	0.338	0.347555	0.0375	0.106	0.0067		3.311e-18	1339889	75.716	1.20285
rs6545714	LINC01122	A	G	A	G	-0.0363	-0.0178	0.6081	0.601097	0.0358	0.6183	0.0065		2.246e-08	1339889	31.1879	-0.223524
rs6600191	FAM234A	T	C	T	C	0.0587	0.0227	0.8246	0.819381	0.0517	0.6608	0.0085		4.471e-12	1339889	47.6912	0.255199
rs6687271	DSTYK	A	C	A	C	-0.0402	-0.0331	0.7521	0.759081	0.0387	0.3916	0.0073		4.136e-08	1339889	30.3254	-0.482111
rs672271	RFX3	T	C	T	C	-0.06	0.0064	0.9062	0.912009	0.0581	0.9117	0.011		4.825e-08	1339889	29.7521	0.258307
rs67232546	ETS1	T	C	T	C	0.0531	0.0482	0.2047	0.211813	0.0473	0.3088	0.008		2.505e-11	1339889	44.0564	0.715762
rs6821438	RP11-363G15.2	A	G	A	G	0.0397	0.0338	0.5342	0.52948	0.0357	0.3428	0.0064		5.103e-10	1339889	38.4788	0.495579
rs6885132	ANKH	C	G	C	G	0.077	0.1034	0.9036	0.900191	0.0561	0.06539	0.011		2.488e-12	1339889	49	1.62817
rs6937438	RP11-344J7.4	A	G	A	G	-0.0514	-0.0827	0.7112	0.707371	0.038	0.0296	0.007		2.352e-13	1339889	53.9176	-1.32457
rs702634	ARL15	A	G	A	G	0.0503	0.0328	0.689	0.692612	0.0375	0.3806	0.0069		3.365e-13	1339889	53.142	0.452531
rs7178762	USP3	T	C	T	C	-0.0387	-0.0597	0.5364	0.551095	0.0354	0.09203	0.0064		1.367e-09	1339889	36.5647	-0.951687
rs7240767	LAMA1	T	C	T	C	-0.0372	-0.0812	0.626	0.611584	0.0359	0.0235	0.0066		1.705e-08	1339889	31.7686	-1.33187
rs72802358	CTRB2	C	G	C	G	-0.1135	0.0136	0.1032	0.101573	0.0591	0.8182	0.0107		2.215e-26	1339889	112.519	0.517561
rs7313918	KSR2	T	C	T	C	-0.0559	0.1032	0.8635	0.872216	0.1008	0.3056	0.0094		2.99e-09	1339889	35.3645	1.9455
rs7325671	LIG4	T	C	T	C	0.0545	0.2392	0.1264	0.129904	0.0985	0.01517	0.0096		1.533e-08	1339889	32.2293	4.06102
rs739846	SUGP1	A	G	A	G	0.0877	0.0016	0.0761	0.0763095	0.0699	0.9818	0.0119		2.02e-13	1339889	54.3132	-0.185866
rs745805	ACSL1	A	T	A	T	0.0632	0.0475	0.82	0.824581	0.0483	0.3246	0.0084		4.516e-14	1339889	56.6077	0.679368
rs7568172	CYTIP	A	G	A	G	-0.0827	-0.0421	0.0614	0.0630743	0.0704	0.5504	0.0135		9.187e-10	1339889	37.527	-0.538032
rs7572970	RBMS1	A	G	A	G	-0.0447	0.0216	0.2659	0.279243	0.042	0.6073	0.0072		6.12e-10	1339889	38.5434	0.487199
rs7633675	IGF2BP2	T	G	T	G	-0.1085	-0.0846	0.6837	0.685578	0.0379	0.02568	0.0068		3.206e-57	1339889	254.59	-1.22532
rs7667864	DCAF16	A	C	A	C	-0.0402	-0.017	0.2838	0.28747	0.0382	0.6574	0.0071		1.64e-08	1339889	32.0579	-0.200063
rs7669833	FHDC1	A	T	A	T	-0.0572	-0.0458	0.2951	0.292336	0.0375	0.2227	0.007		3.524e-16	1339889	66.7722	-0.663883
rs7732130	ZBED3-AS1	A	G	A	G	-0.0606	-0.0149	0.6992	0.68059	0.0405	0.7133	0.007		5.693e-18	1339889	74.9461	-0.113802
rs77464186	ARAP1	A	C	A	C	0.1002	-0.0382	0.8357	0.842911	0.0432	0.3761	0.0087		9.304e-31	1339889	132.647	-0.917252
rs77864822	RMST	A	G	A	G	0.0753	-0.0008	0.9295	0.934231	0.063	0.9899	0.0129		5.005e-09	1339889	34.073	-0.197571
rs7966976	RN7SKP15	A	G	A	G	-0.0751	-0.0385	0.1964	0.196116	0.0457	0.3993	0.0081		1.217e-20	1339889	85.9627	-0.492975
rs8008910	NRXN3	A	G	A	G	0.0554	-0.0177	0.2192	0.223691	0.0412	0.6671	0.0076		4.223e-13	1339889	53.1364	-0.445156
rs8071043	ZZEF1	T	C	T	C	-0.0523	-0.0429	0.6738	0.66868	0.0379	0.2574	0.0068		1.533e-14	1339889	59.1542	-0.624767
rs8097210	RP11-795H16.2	T	G	T	G	-0.0537	-0.0476	0.7325	0.732932	0.0428	0.2662	0.0072		1.061e-13	1339889	55.6267	-0.703809
rs8192675	SLC2A2	T	C	T	C	0.0659	0.0194	0.7121	0.712568	0.0396	0.6246	0.007		5.772e-21	1339889	88.6288	0.179894
rs878521	CAMK2B	A	G	A	G	0.0618	-0.0014	0.2434	0.254541	0.0424	0.9741	0.0074		9.308e-17	1339889	69.7451	-0.175019
rs9304665	ZC3H4	A	T	A	T	0.0418	0.0213	0.7595	0.765115	0.0399	0.5924	0.0076		4.529e-08	1339889	30.25	0.271523
rs9368222	CDKAL1	A	C	A	C	0.1379	0.1477	0.2717	0.261603	0.0381	0.0001047	0.0071		1.42e-83	1339889	377.235	2.27475
rs9379084	RREB1	A	G	A	G	-0.0994	0.0766	0.1121	0.11545	0.0561	0.1724	0.0106		5.478e-21	1339889	87.9349	1.5911
rs9665898	RP11-702B10.2	T	C	T	C	-0.0525	0.0264	0.1361	0.127091	0.0497	0.5955	0.0094		2.528e-08	1339889	31.1934	0.590531
rs9873519	SLC12A8	T	C	T	C	0.0371	0.0305	0.5384	0.532132	0.0356	0.3911	0.0064		6.292e-09	1339889	33.6038	0.444041
